# Brain morphometrics correlations with age among 352 participants imaged with both 3T and 7T MRI: 7T improves statistical power and reduces required sample size

**DOI:** 10.1101/2024.10.28.24316292

**Authors:** Cong Chu, Tales Santini, Jr-Jiun Liou, Ann D. Cohen, Pauline M. Maki, Anna L. Marsland, Rebecca C. Thurston, Peter J. Gianaros, Tamer S. Ibrahim

## Abstract

**Introduction:** Magnetic resonance imaging (MRI) at 7 Telsa (7T) has superior signal-to-noise ratio to 3 Telsa (3T) but also presents higher signal inhomogeneities and geometric distortions. A key knowledge gap is to robustly investigate the sensitivity and accuracy of 3T and 7T MRI in assessing brain morphometrics. This study aims to (a) aggregate a large number of paired 3T and 7T scans to evaluate their differences in quantitative brain morphological assessment using a widely available brain segmentation tool, FreeSurfer, as well as to (b) examine the impact of normalization methods for subject variability and smaller sample sizes on data analysis.

**Methods:** A total of 452 healthy participants aged 29 to 68 were imaged at both 3T and 7T. Structural T1-weighted magnetization-prepared rapid gradient-echo (MPRAGE) images were processed and segmented using FreeSurfer. To account for head size variability, the brain volumes underwent intracranial volume (ICV) correction using the Residual (regression model) and Proportional (simple division to ICV) methods. The resulting volumes and thicknesses were correlated with age using Pearson correlation and false discovery rate correction. The correlations were also calculated in increasing sample size from 3 to the whole sample to estimate the sample size required to detect aging-related brain variation.

**Results:** 352 subjects (210 females) passed the image quality control with 100 subjects excluded due to excessive motion artifacts on 3T, 7T, or both. 7T MRI showed an overall stronger correlation between morphometrics and age and a larger number of significantly correlated brain volumes and cortical thicknesses. While the ICV is consistent between both field strengths, the Residual normalization method shows markedly higher correlation with age for 3T when compared with the Proportional normalization method. The 7T results are consistent regardless of the normalization method used.

**Conclusion:** In a large cohort of healthy participants with paired 3T and 7T scans, we compared the statistical performance in assessing age-related brain morphological changes. Our study reaffirmed the inverse correlation between brain volumes and cortical thicknesses and age and highlighted varying correlations in different brain regions and normalization methods at 3T and 7T. 7T imaging significantly improves statistical power and thus reduces required sample size.

**Key points:**

1. Compared to 3T, 7T has stronger inverse correlations of total grey matter, subcortical grey matter, and white matter volumes, and mean cortical thickness with age.
2. Compared to 3T, 7T shows a greater number of brain volumes and cortical thicknesses that have statistically significant correlations with age.
3. For comparable statistical power at 3T, the required sample size for 7T is reduced for cortical and subcortical volumes, and substantially reduced for cortical thicknesses.
