## Supplemental Table S1 for "Brain morphometrics correlations with age among 352 participants imaged with both 3T and 7T MRI: 7T improves statistical power and reduces required sample size"

### Sheet: First_Order
	Supplemental Table S1. The correlation results with age of all regional brain volumes and cortical thicknesses after FDR correction, as well as the respective linear regression slope for for 352 subjects.
	Regions w/ FreeSurfer Label ID		R 3T	R 7T	p-Val Comparing R	p-Val 3T	p-Val 7T	fdr p-Val 3T	fdr p-Val 7T	Regresion Fit 3T	Regresion Fit 7T
	Cortical Region Volumes
	lh_caudalmiddlefrontal_volume	1003	-0.1513	-0.2466	0.0947625	0.004435	2.842e-06	0.007874	6.84e-06	y = -13.9331*x + 6344.0601	y = -22.5745*x + 7067.2507
	lh_cuneus_volume	1005	-0.1209	-0.1751	0.232021	0.02331	0.000969	0.0295	0.00154052	y = -9.272*x + 3565.5162	y = -12.2953*x + 4624.0977
	lh_fusiform_volume	1007	-0.1812	-0.2465	0.182907	0.0006339	2.87e-06	0.001515	6.84e-06	y = -22.3161*x + 8062.0513	y = -21.5987*x + 8445.7153
	lh_inferiorparietal_volume	1008	-0.009244	-0.2036	0.00458668	0.8628	0.0001201		0.000232767	y = -1.2952*x + 10639.8897	y = -29.916*x + 12690.6852
	lh_inferiortemporal_volume	1009	-0.1172	-0.1233	0.467418	0.02796	0.02068	0.03467	0.0267137	y = -15.1641*x + 11158.4315	y = -15.97*x + 10654.8737
	lh_isthmuscingulate_volume	1010	-0.08498	-0.1188	0.325819	0.1115	0.0258		0.0320194	y = -4.8805*x + 2172.8158	y = -3.8475*x + 2423.6372
	lh_lateraloccipital_volume	1011	-0.1129	-0.316	0.00236812	0.03421	1.327e-09	0.04079	9.14e-09	y = -32.7102*x + 12863.1454	y = -49.392*x + 14003.6865
	lh_lateralorbitofrontal_volume	1012	-0.2704	-0.3029	0.319958	2.58e-07	6.689e-09	3.999e-06	3.46e-08	y = -22.2028*x + 8534.2778	y = -22.803*x + 8572.799
	lh_lingual_volume	1013	-0.1584	-0.1782	0.393892	0.002876	0.0007827	0.005573	0.00127707	y = -19.921*x + 5394.1779	y = -18.2294*x + 7067.11
	lh_medialorbitofrontal_volume	1014	-0.3069	-0.2584	0.243056	4.109e-09	8.862e-07	2.547e-07	2.89e-06	y = -16.0645*x + 4885.2475	y = -14.1094*x + 4943.2035
	lh_middletemporal_volume	1015	-0.2513	-0.4213	0.00550283	1.795e-06	1.398e-16	1.113e-05	2.89e-15	y = -37.9234*x + 14104.4637	y = -65.3662*x + 15427.6788
	lh_paracentral_volume	1017	-0.2368	-0.2406	0.478774	7.094e-06	4.999e-06	3.665e-05	1.15e-05	y = -15.9155*x + 4077.058	y = -13.09*x + 4721.3333
	lh_parsopercularis_volume	1018	-0.2078	-0.231	0.373732	8.59e-05	1.195e-05	0.0003328	2.55e-05	y = -14.2021*x + 4560.0745	y = -16.5053*x + 4824.3044
	lh_parsorbitalis_volume	1019	-0.293	-0.2491	0.265645	2.136e-08	2.223e-06	4.415e-07	6.11e-06	y = -8.3389*x + 2324.775	y = -7.3668*x + 2395.8512
	lh_parstriangularis_volume	1020	-0.2069	-0.3096	0.0727847	9.204e-05	2.959e-09	0.0003357	1.83e-08	y = -15.2987*x + 4671.1893	y = -23.7688*x + 5321.8621
	lh_pericalcarine_volume	1021	-0.1257	-0.1064	0.398034	0.0183	0.04599	0.02415	0.0559102	y = -6.8156*x + 1652.1628	y = -4.4628*x + 2035.2785
	lh_postcentral_volume	1022	-0.1115	-0.1861	0.156658	0.03657	0.0004499	0.04278	0.000796925	y = -12.0275*x + 10120.7571	y = -19.0338*x + 11154.1851
	lh_posteriorcingulate_volume	1023	-0.1985	-0.1606	0.302437	0.0001775	0.002506	0.0005503	0.00379003	y = -10.5836*x + 3297.5121	y = -6.1907*x + 3195.6471
	lh_precentral_volume	1024	-0.2634	-0.2782	0.41645	5.382e-07	1.114e-07	6.462e-06	4.06e-07	y = -37.6856*x + 12950.9948	y = -33.976*x + 14086.7267
	lh_precuneus_volume	1025	-0.1513	-0.2615	0.0639547	0.004445	6.485e-07	0.007874	2.23e-06	y = -21.766*x + 8980.5459	y = -26.2428*x + 10408.547
	lh_rostralmiddlefrontal_volume	1027	-0.176	-0.3237	0.0184831	0.000913	4.964e-10	0.002022	3.85e-09	y = -23.1125*x + 10748.6326	y = -44.9643*x + 11981.2562
	lh_superiorfrontal_volume	1028	-0.2961	-0.4514	0.00833608	1.493e-08	4.508e-19	4.415e-07	2.8e-17	y = -68.5876*x + 24999.5015	y = -110.8264*x + 29195.5033
	lh_superiorparietal_volume	1029	-0.06894	-0.1714	0.0846269	0.1969	0.001242		0.0019254	y = -10.3733*x + 9765.4886	y = -23.1834*x + 11166.8575
	lh_superiortemporal_volume	1030	-0.2034	-0.1798	0.373101	0.0001219	0.0007005	0.00042	0.00117383	y = -33.8956*x + 16592.8914	y = -28.3528*x + 16792.5082
	lh_supramarginal_volume	1031	-0.1611	-0.2825	0.0455821	0.002439	6.996e-08	0.004877	2.71e-07	y = -20.2319*x + 10000.1221	y = -37.9681*x + 11497.4708
	rh_caudalmiddlefrontal_volume	2003	-0.1992	-0.2546	0.220116	0.0001689	1.294e-06	0.0005503	3.82e-06	y = -18.342*x + 6080.6854	y = -23.7229*x + 6646.753
	rh_cuneus_volume	2005	-0.1968	-0.1801	0.409538	0.0002024	0.0006861	0.0005975	0.00117383	y = -14.0125*x + 3592.4406	y = -11.3342*x + 4462.0575
	rh_fusiform_volume	2007	-0.2259	-0.2111	0.418664	1.881e-05	6.57e-05	8.971e-05	0.000131392	y = -28.8322*x + 8096.7389	y = -18.4944*x + 8043.4708
	rh_inferiorparietal_volume	2008	-0.1363	-0.2981	0.0122447	0.01044	1.181e-08	0.01541	5.63e-08	y = -21.7343*x + 13691.6765	y = -46.87*x + 15249.996
	rh_inferiortemporal_volume	2009	-0.1288	-0.228	0.0877417	0.01564	1.563e-05	0.0212	3.23e-05	y = -16.8752*x + 11568.9166	y = -30.5877*x + 11677.6252
	rh_isthmuscingulate_volume	2010	-0.1129	-0.101	0.436827	0.03421	0.05833	0.04079	0.0695461	y = -5.648*x + 2000.5432	y = -3.1384*x + 2179.9493
	rh_lateraloccipital_volume	2011	-0.1441	-0.3347	0.0036633	0.006766	1.17e-10	0.01076	1.21e-09	y = -43.7683*x + 13308.4678	y = -50.4778*x + 14184.7254
	rh_lateralorbitofrontal_volume	2012	-0.2539	-0.2961	0.273191	1.394e-06	1.493e-08	9.602e-06	6.61e-08	y = -19.2282*x + 8238.5631	y = -21.4464*x + 8600.9895
	rh_lingual_volume	2013	-0.1815	-0.1476	0.322641	0.0006206	0.005516	0.001515	0.00760044	y = -23.7742*x + 5513.6308	y = -16.1993*x + 7123.0189
	rh_medialorbitofrontal_volume	2014	-0.2145	-0.1986	0.413168	4.975e-05	0.0001768	0.0002056	0.000322431	y = -10.1843*x + 4434.7372	y = -10.4832*x + 4542.5282
	rh_middletemporal_volume	2015	-0.2166	-0.3942	0.00468741	4.168e-05	1.543e-14	0.0001846	2.39e-13	y = -31.5433*x + 14053.0557	y = -56.9793*x + 15296.4047
	rh_paracentral_volume	2017	-0.2468	-0.2489	0.48821	2.765e-06	2.266e-06	1.558e-05	6.11e-06	y = -16.6018*x + 3996.867	y = -13.5936*x + 4645.1721
	rh_parsopercularis_volume	2018	-0.1918	-0.248	0.217585	0.0002956	2.473e-06	0.0007969	6.39e-06	y = -11.6432*x + 4448.3966	y = -15.5345*x + 4814.7426
	rh_parsorbitalis_volume	2019	-0.2548	-0.3072	0.226089	1.275e-06	3.956e-09	9.602e-06	2.23e-08	y = -8.1331*x + 2359.0164	y = -10.2012*x + 2614.3296
	rh_parstriangularis_volume	2020	-0.1799	-0.3299	0.0168088	0.0006942	2.208e-10	0.001594	1.96e-09	y = -10.9635*x + 4135.4113	y = -21.7358*x + 4954.8642
	rh_pericalcarine_volume	2021	-0.1575	-0.1375	0.393548	0.003043	0.00981	0.005717	0.0129408	y = -8.9643*x + 1878.6741	y = -6.1199*x + 2344.8133
	rh_postcentral_volume	2022	-0.09434	-0.2564	0.0134019	0.07713	1.082e-06	0.08695	3.36e-06	y = -9.7825*x + 9354.6629	y = -25.2068*x + 10746.3311
	rh_posteriorcingulate_volume	2023	-0.195	-0.1398	0.226499	0.0002327	0.008644	0.0006559	0.0116501	y = -10.0415*x + 3226.7264	y = -5.0974*x + 3122.817
	rh_precentral_volume	2024	-0.2604	-0.2843	0.366539	7.295e-07	5.694e-08	6.462e-06	2.35e-07	y = -36.3284*x + 12404.0655	y = -33.7632*x + 13664.8069
	rh_precuneus_volume	2025	-0.1347	-0.2369	0.0807923	0.0114	7.053e-06	0.01607	1.56e-05	y = -19.6357*x + 9448.0328	y = -24.0518*x + 10985.8373
	rh_rostralmiddlefrontal_volume	2027	-0.1612	-0.3439	0.00483119	0.002419	3.318e-11	0.004877	4.11e-10	y = -22.8445*x + 10412.4344	y = -49.4402*x + 12202.2797
	rh_superiorfrontal_volume	2028	-0.2607	-0.4264	0.00635558	7.043e-07	5.524e-17	6.462e-06	1.71e-15	y = -71.9344*x + 27058.7956	y = -115.0067*x + 31697.2571
	rh_superiorparietal_volume	2029	-0.02206	-0.1584	0.0344747	0.68	0.002886		0.00416077	y = -2.8626*x + 9551.9196	y = -19.6998*x + 11026.8516
	rh_superiortemporal_volume	2030	-0.1091	-0.1525	0.279817	0.04084	0.004146	0.04689	0.00584179	y = -15.057*x + 14876.426	y = -20.2566*x + 15270.4022
	rh_supramarginal_volume	2031	-0.08483	-0.2001	0.0598361	0.1121	0.0001569		0.000294802	y = -8.6903*x + 9074.9227	y = -22.4446*x + 9966.6976
		Regions Excluded Due to Vessels and Dura Signal Interfering With FreeSurfer Segmentation
	lh_caudalanteriorcingulate_volume*	1002	-0.1654	-0.001081	0.01423	0.001843	0.9839	N/A		y = -8.418*x + 3132.7054	y = -0.0535*x + 2536.8482
	lh_entorhinal_volume**	1006	0.04633	-0.06982	0.0622367	0.3862	0.1913			y = 1.5359*x + 1492.2686	y = -2.3444*x + 1592.6591
	lh_parahippocampal_volume**	1016	-0.1387	-0.01308	0.0473315	0.009181	0.8068			y = -5.8447*x + 2131.2536	y = -0.37079*x + 1851.7966
	lh_rostralanteriorcingulate_volume*	1026	-0.1434	0.03615	0.00853532	0.007031	0.499			y = -9.2282*x + 3409.7539	y = 2.1591*x + 2173.54
	lh_transversetemporal_volume*	1034	-0.1455	-0.05903	0.124028	0.006236	0.2694			y = -3.487*x + 1155.9984	y = -1.5042*x + 1316.4169
	lh_insula_volume*	1035	-0.145	0.1591	2.57496e-05	0.006439	0.002765			y = -10.0354*x + 5716.2274	y = 7.0317*x + 4666.7054
	rh_caudalanteriorcingulate_volume*	2002	-0.1287	0.02159	0.0230305	0.01573	0.6864			y = -5.859*x + 2312.6118	y = 0.87077*x + 1854.2967
	rh_entorhinal_volume**	2006	0.01346	-0.03226	0.272884	0.8013	0.5464			y = 0.45428*x + 1417.2594	y = -1.0872*x + 1524.9855
	rh_parahippocampal_volume**	2016	-0.1351	0.04588	0.00815014	0.01115	0.3908			y = -5.3628*x + 1986.2648	y = 1.194*x + 1669.4861
	rh_rostralanteriorcingulate_volume*	2026	-0.1812	-0.04682	0.035819	0.0006352	0.3812			y = -8.2143*x + 2524.4985	y = -2.1472*x + 1746.7354
	rh_transversetemporal_volume*	2034	-0.1228	-0.1188	0.478618	0.02123	0.02582			y = -2.334*x + 837.2571	y = -2.1847*x + 1027.1971
	rh_insula_volume*	2035	-0.1499	0.07493	0.00140928	0.004817	0.1607			y = -10.9483*x + 5824.4012	y = 3.2072*x + 4982.1605
	Cortical Region Thickness
	rh_caudalmiddlefrontal_thickness	1003	-0.1391	-0.3845	0.000228422	0.00899	7.538e-14	0.07502	1.17e-12	y = -0.0022444*x + 2.3336	y = -0.0052952*x + 2.6466
	rh_cuneus_thickness	1005	-0.1378	-0.1342	0.480678	0.009647	0.0117	0.07502	0.019605	y = -0.0031848*x + 1.6321	y = -0.0021238*x + 1.8681
	rh_fusiform_thickness	1007	-0.0749	-0.08625	0.440022	0.1609	0.1062			y = -0.0023307*x + 2.2225	y = -0.0014339*x + 2.3982
	rh_inferiorparietal_thickness	1008	-0.06447	-0.3251	0.000157054	0.2276	4.145e-10		2.14e-09	y = -0.00098399*x + 2.3087	y = -0.0046231*x + 2.4916
	rh_inferiortemporal_thickness	1009	0.05241	-0.03814	0.115647	0.3269	0.4756			y = 0.00092972*x + 2.3856	y = -0.00077159*x + 2.4158
	rh_isthmuscingulate_thickness	1010	-0.07538	-0.1071	0.336304	0.1582	0.04464		0.0691879	y = -0.0019828*x + 1.9417	y = -0.0016579*x + 2.0375
	rh_lateraloccipital_thickness	1011	-0.1882	-0.2703	0.125997	0.0003848	2.607e-07	0.02386	8.01e-07	y = -0.004123*x + 2.1132	y = -0.0034444*x + 2.1483
	rh_lateralorbitofrontal_thickness	1012	0.08375	-0.01966	0.0855526	0.1168	0.7132			y = 0.0013289*x + 1.9977	y = -0.00035735*x + 2.3654
	rh_lingual_thickness	1013	-0.1526	-0.09983	0.239303	0.0041	0.06136	0.06354	0.0905728	y = -0.0036354*x + 1.5462	y = -0.001839*x + 1.8474
	rh_medialorbitofrontal_thickness	1014	-0.03622	0.08456	0.0549805	0.4982	0.1132			y = -0.00069516*x + 2.0165	y = 0.0013749*x + 2.0598
	rh_middletemporal_thickness	1015	-0.02085	-0.1921	0.0108932	0.6967	0.0002893		0.000560607	y = -0.00033776*x + 2.5187	y = -0.0030027*x + 2.6813
	rh_paracentral_thickness	1017	-0.08536	-0.2741	0.00486225	0.1099	1.745e-07		6.01e-07	y = -0.0030557*x + 1.952	y = -0.0053711*x + 2.5305
	rh_parsopercularis_thickness	1018	-0.1429	-0.3325	0.00384819	0.007264	1.559e-10	0.07502	9.67e-10	y = -0.0027391*x + 2.3838	y = -0.004997*x + 2.6147
	rh_parsorbitalis_thickness	1019	-0.03802	-0.194	0.018169	0.477	0.0002513		0.000519276	y = -0.00084913*x + 2.2522	y = -0.0036933*x + 2.6986
	rh_parstriangularis_thickness	1020	-0.07175	-0.3631	2.28815e-05	0.1792	2.065e-12		1.6e-11	y = -0.0011205*x + 2.1653	y = -0.0058003*x + 2.5995
	rh_pericalcarine_thickness	1021	-0.1546	-0.02021	0.0365871	0.003641	0.7055	0.06354		y = -0.0035054*x + 1.3247	y = -0.00038852*x + 1.4925
	rh_postcentral_thickness	1022	-0.01313	-0.2066	0.00472192	0.8061	9.467e-05		0.000217382	y = -0.00020584*x + 1.8841	y = -0.0024141*x + 2.1197
	rh_posteriorcingulate_thickness	1023	-0.1145	-0.1527	0.303677	0.0317	0.004086		0.00723844	y = -0.002532*x + 2.1745	y = -0.0018374*x + 2.2115
	rh_precentral_thickness	1024	-0.133	-0.2857	0.0172278	0.01253	4.874e-08	0.07767	1.78e-07	y = -0.0030819*x + 2.2912	y = -0.0043466*x + 2.6861
	rh_precuneus_thickness	1025	-0.05612	-0.3158	0.000173666	0.2938	1.365e-09		6.51e-09	y = -0.0015839*x + 2.0276	y = -0.0048141*x + 2.4527
	rh_rostralmiddlefrontal_thickness	1027	-0.03562	-0.4031	1.14307e-07	0.5053	3.454e-15		1.07e-13	y = -0.00048519*x + 2.0626	y = -0.0054323*x + 2.476
	rh_superiorfrontal_thickness	1028	-0.1038	-0.3829	3.85211e-05	0.05179	9.727e-14		1.21e-12	y = -0.0016849*x + 2.2985	y = -0.0052164*x + 2.7117
	rh_superiorparietal_thickness	1029	-0.01755	-0.3143	2.39717e-05	0.7428	1.656e-09		7.33e-09	y = -0.00030302*x + 1.9872	y = -0.0039487*x + 2.2822
	rh_superiortemporal_thickness	1030	-0.009324	-0.05935	0.254064	0.8616	0.2668			y = -0.00018481*x + 2.5234	y = -0.00084599*x + 2.5807
	rh_supramarginal_thickness	1031	-0.07961	-0.2417	0.0137832	0.136	4.502e-06		1.21e-05	y = -0.001275*x + 2.3739	y = -0.0033613*x + 2.512
	lh_caudalmiddlefrontal_thickness	2003	-0.08192	-0.3743	1.95816e-05	0.125	3.776e-13		3.9e-12	y = -0.0012938*x + 2.3338	y = -0.0049967*x + 2.6568
	lh_cuneus_thickness	2005	-0.1002	-0.1595	0.212716	0.0605	0.002695		0.00491414	y = -0.0022509*x + 1.6024	y = -0.0025507*x + 1.8991
	lh_fusiform_thickness	2007	-0.06167	-0.1971	0.0341897	0.2485	0.0001975		0.000437393	y = -0.0018929*x + 2.2161	y = -0.0026919*x + 2.4557
	lh_inferiorparietal_thickness	2008	0.04727	-0.4109	8.10394e-11	0.3766	9.031e-16		5.6e-14	y = 0.00070062*x + 2.1757	y = -0.0053646*x + 2.5989
	lh_inferiortemporal_thickness	2009	0.04111	-0.004839	0.271831	0.442	0.9279			y = 0.000792*x + 2.382	y = -0.00010524*x + 2.4046
	lh_isthmuscingulate_thickness	2010	-0.07873	-0.1726	0.103671	0.1404	0.001151		0.00216226	y = -0.002244*x + 1.9567	y = -0.0025223*x + 2.0908
	lh_lateraloccipital_thickness	2011	-0.1368	-0.27	0.0329708	0.01021	2.691e-07	0.07502	8.01e-07	y = -0.0025888*x + 2.0324	y = -0.0034893*x + 2.1391
	lh_lateralorbitofrontal_thickness	2012	-0.003687	-0.09255	0.119523	0.945	0.08295			y = -6.2661e-05*x + 2.1116	y = -0.0015132*x + 2.4631
	lh_lingual_thickness	2013	-0.1297	-0.1306	0.495175	0.01487	0.01423	0.08379	0.0232102	y = -0.0029694*x + 1.5161	y = -0.0022409*x + 1.848
	lh_medialorbitofrontal_thickness	2014	-0.004989	-0.02421	0.39976	0.9257	0.6508			y = -9.4912e-05*x + 1.9845	y = -0.00042499*x + 2.1737
	lh_middletemporal_thickness	2015	-0.05155	-0.2997	0.00033352	0.3349	9.785e-09		3.79e-08	y = -0.00083031*x + 2.473	y = -0.0045956*x + 2.726
	lh_parahippocampal_thickness	2016	0.01949	0.1205	0.0897873	0.7155	0.02378		0.0377973	y = 0.00069353*x + 2.1264	y = 0.0030337*x + 2.085
	lh_paracentral_thickness	2017	-0.07566	-0.2369	0.0143116	0.1566	7.014e-06		1.81e-05	y = -0.002731*x + 1.9519	y = -0.0045511*x + 2.5024
	lh_parsopercularis_thickness	2018	-0.111	-0.1933	0.132717	0.03732	0.0002647		0.000529439	y = -0.0020949*x + 2.4244	y = -0.002645*x + 2.5367
	lh_parsorbitalis_thickness	2019	-0.1115	-0.08577	0.365706	0.03656	0.1082			y = -0.0023662*x + 2.3434	y = -0.0016354*x + 2.5733
	lh_parstriangularis_thickness	2020	-0.1207	-0.3379	0.00116756	0.02347	7.524e-11		5.18e-10	y = -0.0019254*x + 2.2509	y = -0.0046868*x + 2.5336
	lh_pericalcarine_thickness	2021	-0.177	-0.05894	0.0566495	0.0008494	0.2701	0.02633		y = -0.0040507*x + 1.3454	y = -0.0010894*x + 1.516
	lh_postcentral_thickness	2022	-0.002056	-0.2285	0.00116134	0.9693	1.499e-05		3.72e-05	y = -3.2201e-05*x + 1.8999	y = -0.0025274*x + 2.1671
	lh_posteriorcingulate_thickness	2023	-0.08601	-0.09887	0.431976	0.1072	0.06389		0.0921208	y = -0.0020208*x + 2.1355	y = -0.001201*x + 2.1746
	lh_precentral_thickness	2024	-0.1174	-0.2699	0.0179577	0.02759	2.715e-07		8.01e-07	y = -0.0029271*x + 2.3225	y = -0.0040212*x + 2.6917
	lh_precuneus_thickness	2025	-0.04531	-0.3137	0.000112326	0.3967	1.773e-09		7.33e-09	y = -0.0012629*x + 2.0043	y = -0.0045825*x + 2.4437
	lh_rostralmiddlefrontal_thickness	2027	-0.07519	-0.3662	2.27302e-05	0.1592	1.304e-12		1.16e-11	y = -0.0010108*x + 2.1892	y = -0.0047251*x + 2.4692
	lh_superiorfrontal_thickness	2028	-0.1254	-0.3919	7.11428e-05	0.01854	2.26e-14	0.09581	4.67e-13	y = -0.0021362*x + 2.3779	y = -0.0052907*x + 2.7331
	lh_superiorparietal_thickness	2029	0.03935	-0.3308	2.08918e-07	0.4618	1.951e-10		1.1e-09	y = 0.00064366*x + 1.9427	y = -0.0038045*x + 2.3116
	lh_superiortemporal_thickness	2030	-0.0489	-0.05707	0.456907	0.3603	0.2857			y = -0.00099718*x + 2.5119	y = -0.00078995*x + 2.5506
	lh_supramarginal_thickness	2031	0.01124	-0.254	0.000172541	0.8336	1.377e-06		3.88e-06	y = 0.00018091*x + 2.2609	y = -0.0035639*x + 2.5759
		Regions Excluded Due to Vessels and Dura Signal Interfering With FreeSurfer Segmentation
	rh_caudalanteriorcingulate_thickness*	1002	-0.088	0.1382	0.00133737	0.09929	0.009407	N/A		y = -0.0018648*x + 2.143	y = 0.0022071*x + 1.8935
	rh_entorhinal_thickness**	1006	0.1356	-0.0143	0.0232256	0.01089	0.7892			y = 0.0053913*x + 2.5387	y = -0.00049694*x + 2.7439
	rh_parahippocampal_thickness**	1016	0.02608	0.2167	0.00517224	0.6258	4.145e-05			y = 0.00085282*x + 2.0614	y = 0.0048873*x + 1.929
	rh_rostralanteriorcingulate_thickness*	1026	-0.1191	0.05061	0.0122271	0.02542	0.3438			y = -0.0026165*x + 2.3959	y = 0.0010268*x + 2.0469
	rh_transversetemporal_thickness*	1034	-0.0615	0.04918	0.0716493	0.2498	0.3576			y = -0.0025294*x + 1.9343	y = 0.0013154*x + 2.0718
	rh_insula_thickness*	1035	-0.07086	0.06179	0.0396383	0.1847	0.2476			y = -0.0024348*x + 2.6221	y = 0.0011541*x + 2.4834
	lh_caudalanteriorcingulate_thickness*	2002	-0.108	0.08721	0.00483778	0.04291	0.1024			y = -0.0023673*x + 2.3201	y = 0.0013488*x + 2.1165
	lh_entorhinal_thickness**	2006	0.1024	-0.05642	0.0177094	0.05486	0.2912			y = 0.0037051*x + 2.5077	y = -0.0018782*x + 2.7523
	lh_parahippocampal_thickness**	2016	0.01949	0.1205	0.0897873	0.7155	0.02378			y = 0.00069353*x + 2.1264	y = 0.0030337*x + 2.085
	lh_rostralanteriorcingulate_thickness*	2026	-0.1023	0.1014	0.0034648	0.05515	0.05738			y = -0.0025023*x + 2.4341	y = 0.0019445*x + 2.0569
	lh_transversetemporal_thickness*	2034	-0.05924	0.07905	0.0336332	0.2676	0.1389			y = -0.0023928*x + 1.9077	y = 0.002082*x + 2.047
	lh_insula_thickness*	2035	-0.05844	0.1948	0.000363151	0.2742	0.0002366			y = -0.0019134*x + 2.6477	y = 0.0040468*x + 2.3453
	Sub Cortical Region Volumes
	LeftLateralVentricle	4	0.2637	0.313	0.238691	5.184e-07	1.947e-09	3.24e-06	6.96e-09	y = 118.8102*x + 2394.109	y = 160.409*x + 1146.7092
	LeftInfLatVent	5	0.05168	0.1519	0.0902964	0.3336	0.004295		0.00740486	y = 0.83509*x + 326.9344	y = 2.4577*x + 282.6818
	LeftCerebellumWhiteMatter	7	0.05156	-0.06756	0.0575679	0.3348	0.2061			y = 19.1084*x + 19715.1047	y = -15.0021*x + 14833.3739
	LeftCerebellumCortex	6	-0.2135	-0.2152	0.49061	5.39e-05	4.664e-05	0.0001497	9.33e-05	y = -126.0336*x + 55148.2984	y = -104.3233*x + 55354.4993
	LeftThalamus	10	-0.1806	-0.36	0.00513729	0.0006641	3.291e-12	0.001444	1.5e-11	y = -15.9399*x + 8432.7811	y = -22.3289*x + 8091.1208
	LeftCaudate	11	-0.2452	-0.2432	0.488793	3.236e-06	3.911e-06	1.407e-05	1.03e-05	y = -10.4664*x + 3234.1384	y = -8.8913*x + 3473.1886
	LeftPutamen	12	-0.2362	-0.2764	0.284856	7.481e-06	1.36e-07	2.672e-05	4e-07	y = -11.6012*x + 4678.0736	y = -12.2093*x + 4881.5255
	LeftPallidum	13	-0.03434	-0.04525	0.442612	0.5207	0.3973			y = -0.7184*x + 1879.5162	y = -0.89899*x + 1750.8743
	rdVentricle	14	0.2147	0.3416	0.0343459	4.881e-05	4.538e-11	0.0001436	1.89e-10	y = 6.2309*x + 557.3954	y = 11.1171*x + 462.7915
	thVentricle	15	-0.09866	0.03628	0.0369687	0.06445	0.4975	0.09478		y = -4.9356*x + 1886.3652	y = 1.7628*x + 1512.3889
	BrainStem	16	0.02232	-0.06431	0.125982	0.6765	0.2288			y = 4.0351*x + 20431.0052	y = -11.4114*x + 18974.0669
	LeftHippocampus	17	-0.1269	-0.1379	0.44121	0.01724	0.009577	0.02973	0.0154469	y = -4.6454*x + 3933.744	y = -4.2406*x + 3951.5654
	LeftAmygdala	18	-0.2007	-0.08384	0.0573311	0.0001498	0.1164	0.0003942		y = -3.8488*x + 1597.4457	y = -1.2497*x + 1305.9183
	CSF	24	0.117	0.09487	0.383743	0.02815	0.07548	0.04399	0.0967745	y = 2.464*x + 827.2618	y = 1.8793*x + 855.5284
	LeftAccumbensarea	26	-0.248	-0.2418	0.465285	2.483e-06	4.469e-06	1.242e-05	1.12e-05	y = -2.617*x + 564.0441	y = -2.3124*x + 646.3067
	LeftVentralDC	28	0.05409	-0.24	3.92971e-05	0.3115	5.299e-06		1.26e-05	y = 3.0536*x + 4735.576	y = -12.7108*x + 4980.0258
	Leftvessel	30	0.01652	0.07362	0.224817	0.7575	0.1682			y = 0.045196*x + 20.7083	y = 0.20055*x + 22.2886
	Leftchoroidplexus	31	0.2247	0.2707	0.258646	2.083e-05	2.497e-07	6.511e-05	6.94e-07	y = 4.5729*x + 335.4499	y = 4.49*x + 328.0431
	RightLateralVentricle	43	0.2503	0.3171	0.168482	1.989e-06	1.157e-09	1.105e-05	4.45e-09	y = 106.1105*x + 2216.5718	y = 146.7259*x + 965.0945
	RightInfLatVent	44	-0.006216	0.08724	0.107955	0.9075	0.1022			y = -0.10338*x + 383.4441	y = 1.437*x + 356.3764
	RightCerebellumWhiteMatter	46	0.05119	-0.0833	0.0375593	0.3383	0.1188			y = 20.9097*x + 18869.7694	y = -18.8494*x + 14700.9518
	RightCerebellumCortex	45	-0.2306	-0.2197	0.43972	1.243e-05	3.198e-05	4.142e-05	6.95e-05	y = -145.6851*x + 57441.5103	y = -110.6575*x + 56531.5438
	RightThalamus	49	-0.1983	-0.3724	0.00598381	0.0001801	5.082e-13	0.0004504	2.54e-12	y = -16.417*x + 7753.8648	y = -20.4157*x + 7487.8936
	RightCaudate	50	-0.1772	-0.2102	0.325286	0.0008376	7.088e-05	0.001745	0.0001363	y = -7.6581*x + 3101.4622	y = -8.1264*x + 3502.2968
	RightPutamen	51	-0.1906	-0.2787	0.108855	0.0003224	1.064e-07	0.0007677	3.33e-07	y = -8.9999*x + 4912.6874	y = -12.4486*x + 4984.6919
	RightPallidum	52	-0.04518	-0.1202	0.159065	0.3981	0.02417		0.0377671	y = -1.1312*x + 1865.5189	y = -2.4556*x + 1882.54
	RightHippocampus	53	-0.1342	-0.107	0.357692	0.01172	0.0449	0.02093	0.0680293	y = -4.922*x + 3992.8425	y = -3.3336*x + 3930.8056
	RightAmygdala	54	-0.2439	-0.02637	0.00164252	3.659e-06	0.622	1.407e-05		y = -4.9971*x + 1809.3046	y = -0.41613*x + 1394.7105
	RightAccumbensarea	58	-0.2446	-0.2167	0.348529	3.427e-06	4.129e-05	1.407e-05	8.6e-05	y = -1.8434*x + 530.6348	y = -1.6824*x + 554.2065
	RightVentralDC	60	-0.006218	-0.2367	0.00095117	0.9075	7.132e-06		1.62e-05	y = -0.29635*x + 4537.9874	y = -10.0379*x + 4678.3078
	Rightvessel	62	0.1204	0.1037	0.411606	0.02382	0.05198	0.03842	0.0742549	y = 0.40692*x + 1.4501	y = 0.43803*x + 6.2245
	Rightchoroidplexus	63	0.1228	0.09547	0.357406	0.02118	0.07364	0.0353	0.0967745	y = 2.6712*x + 522.1672	y = 1.5164*x + 592.6256
	OpticChiasm	85	0.3595	0.1379	0.000851397	3.557e-12	0.009567	8.892e-11	0.0154469	y = 1.575*x + 50.5017	y = 0.39863*x + 139.9661
	CC_Posterior		0.1588	-0.02172	0.00813969	0.002818	0.6847	0.005418		y = 2.1399*x + 678.2837	y = -0.26414*x + 745.3137
	CC_Mid_Posterior		0.05784	-0.2095	0.00017581	0.2792	7.47e-05		0.000136541	y = 0.63285*x + 439.3265	y = -2.0356*x + 542.9276
	CC_Central		-0.09027	-0.2954	0.00235428	0.09082	1.616e-08		5.39e-08	y = -1.4498*x + 587.4498	y = -3.42*x + 616.2828
	CC_Mid_Anterior		-0.04528	-0.2092	0.0136795	0.397	7.646e-05		0.000136541	y = -0.81261*x + 533.724	y = -2.674*x + 597.2429
	CC_Anterior		0.1612	-0.003115	0.014287	0.002425	0.9536	0.00485		y = 2.0798*x + 634.8081	y = -0.041923*x + 767.3689
	Brain Region Volumes
	BrainSegVol		-0.1863	-0.4749	7.4148e-06	0.0004424	3.371e-21	0.001005	2.81e-20	y = -697.6856*x + 1181738.9159	y = -1672.5197*x + 1169855.5451
	BrainSegVolNotVent_1		-0.3177	-0.546	8.98321e-05	1.079e-09	9.763e-29	1.207e-08	1.64e-27	y = -538.8312*x + 231322.8518	y = -669.0196*x + 249475.8189
	lhCortexVol		-0.3133	-0.5281	0.000252364	1.877e-09	1.133e-26	1.564e-08	1.13e-25	y = -529.2286*x + 229671.6341	y = -673.8148*x + 249468.5412
	rhCortexVol		-0.317	-0.5459	8.68724e-05	1.18e-09	9.827e-29	1.207e-08	1.64e-27	y = -1068.0598*x + 460994.4859	y = -1342.8345*x + 498944.3601
	CortexVol		-0.3168	-0.5446	9.46376e-05	1.207e-09	1.406e-28	1.207e-08	1.76e-27	y = -1068.9077*x + 461451.8086	y = -1340.7161*x + 499358.3249
	lhCerebralWhiteMatterVol		0.0756	-0.1057	0.00815087	0.157	0.04749		0.0698439	y = 218.5954*x + 251688.8784	y = -159.3623*x + 233983.3805
	rhCerebralWhiteMatterVol		0.08011	-0.09812	0.00911663	0.1336	0.06594		0.0891068	y = 231.8523*x + 252334.2686	y = -150.6848*x + 233599.9562
	CerebralWhiteMatterVol		0.07801	-0.1029	0.00827129	0.1441	0.05382		0.0747445	y = 450.4477*x + 504023.147	y = -310.0472*x + 467583.3367
	SubCortGrayVol		-0.2662	-0.3952	0.0275695	3.994e-07	1.315e-14	2.853e-06	7.31e-14	y = -88.1225*x + 57999.9467	y = -120.9475*x + 58106.8102
	TotalGrayVol		-0.3917	-0.5724	0.000860992	2.352e-14	5.04e-32	1.176e-12	2.52e-30	y = -1416.4796*x + 631441.3433	y = -1672.2006*x + 669385.0205
	SupraTentorialVol		-0.1115	-0.4186	5.11023e-06	0.0365	2.307e-16	0.0553	1.44e-15	y = -467.666*x + 1031599.6074	y = -1428.8843*x + 1029720.6786
	SupraTentorialVolNotVent		-0.1547	-0.4588	3.5744e-06	0.003625	9.917e-20	0.006714	7.08e-19	y = -704.83*x + 1022732.0018	y = -1762.7633*x + 1023760.1891
	*Regions affected by hyperintense vessel signal. Examples could seen fron supplemental Figure 1S.
	**Regions affected by hyperintense vessel AND dura signal. Examples could seen fron supplemental Figure 1S.
	Regions found to be insignificant after FDR correction were left blank for their corresponding FDR p-value.

### Sheet: Second_Order
	Regions w/ FreeSurfer Label ID		R2 3T	R2 7T	2nd Polynomial Fit 3T	2nd Polynomial Fit 7T
	Cortical Region Volumes
	lh_caudalmiddlefrontal_volume	1003	0.0263076	0.0639856	y = 0.5531*x^2 + -64.7162*x + 7462.7551	y = 0.53374*x^2 + -75.2598*x + 8320.0271
	lh_cuneus_volume	1005	0.0212299	0.0319167	y = 0.64208*x^2 + -68.2253*x + 4864.1909	y = -0.2561*x^2 + 12.9837*x + 4022.9997
	lh_fusiform_volume	1007	0.0485824	0.0607604	y = 1.5893*x^2 + -168.2412*x + 11276.6172	y = -0.039415*x^2 + -17.7081*x + 8353.2026
	lh_inferiorparietal_volume	1008	0.013962	0.048385	y = 1.6986*x^2 + -157.2567*x + 14075.5458	y = -1.2639*x^2 + 94.8384*x + 9724.2165
	lh_inferiortemporal_volume	1009	0.0309083	0.0162497	y = 1.746*x^2 + -175.4729*x + 14689.8559	y = 0.43281*x^2 + -58.6928*x + 11670.757
	lh_isthmuscingulate_volume	1010	0.0150003	0.0141221	y = 0.52132*x^2 + -52.7455*x + 3227.2286	y = -0.0062501*x^2 + -3.2306*x + 2408.9673
	lh_lateraloccipital_volume	1011	0.0133723	0.10048	y = -0.74509*x^2 + 35.7012*x + 11356.1185	y = -0.39794*x^2 + -10.1116*x + 13069.6577
	lh_lateralorbitofrontal_volume	1012	0.101533	0.0951958	y = 1.4241*x^2 + -152.9533*x + 11414.5637	y = 0.45793*x^2 + -68.0045*x + 9647.6231
	lh_lingual_volume	1013	0.0375933	0.039799	y = 1.4464*x^2 + -152.7222*x + 8319.6405	y = 0.94583*x^2 + -111.5915*x + 9287.1179
	lh_medialorbitofrontal_volume	1014	0.108778	0.0686297	y = 0.65084*x^2 + -75.8219*x + 6201.6366	y = 0.24131*x^2 + -37.9291*x + 5509.5995
	lh_middletemporal_volume	1015	0.0769325	0.178177	y = 1.8224*x^2 + -205.2443*x + 17790.3576	y = -0.40736*x^2 + -25.1563*x + 14471.5495
	lh_paracentral_volume	1017	0.0605612	0.0592151	y = 0.46349*x^2 + -58.4712*x + 5014.5129	y = 0.20525*x^2 + -33.3504*x + 5203.0934
	lh_parsopercularis_volume	1018	0.0563268	0.0534751	y = 0.8068*x^2 + -88.2788*x + 6191.9014	y = -0.072804*x^2 + -9.3189*x + 4653.4228
	lh_parsorbitalis_volume	1019	0.0960282	0.062062	y = 0.2957*x^2 + -35.4891*x + 2922.8622	y = -0.0048834*x^2 + -6.8847*x + 2384.389
	lh_parstriangularis_volume	1020	0.0646357	0.0961387	y = 1.124*x^2 + -118.4987*x + 6944.571	y = 0.13783*x^2 + -37.3739*x + 5645.3721
	lh_pericalcarine_volume	1021	0.018191	0.019468	y = 0.27273*x^2 + -31.8569*x + 2203.7945	y = 0.39025*x^2 + -42.9839*x + 2951.2506
	lh_postcentral_volume	1022	0.0128252	0.0349222	y = 0.22167*x^2 + -32.3803*x + 10569.1063	y = -0.18467*x^2 + -0.8055*x + 10720.743
	lh_posteriorcingulate_volume	1023	0.0477793	0.0263426	y = 0.50167*x^2 + -56.6447*x + 4312.1864	y = -0.092498*x^2 + 2.9397*x + 2978.5405
	lh_precentral_volume	1024	0.0807695	0.0813533	y = 1.5732*x^2 + -182.132*x + 16132.9883	y = 0.7898*x^2 + -111.9367*x + 15940.512
	lh_precuneus_volume	1025	0.0333347	0.0734635	y = 1.5132*x^2 + -160.704*x + 12041.1953	y = 0.73668*x^2 + -98.9598*x + 12137.6471
	lh_rostralmiddlefrontal_volume	1027	0.046774	0.108644	y = 1.6989*x^2 + -179.0961*x + 14184.7765	y = 0.88885*x^2 + -132.7026*x + 14067.5381
	lh_superiorfrontal_volume	1028	0.0885893	0.204307	y = 0.72875*x^2 + -135.4989*x + 26473.4818	y = 0.59801*x^2 + -169.8552*x + 30599.1189
	lh_superiorparietal_volume	1029	0.00486624	0.029705	y = 0.1649*x^2 + -25.514*x + 10099.0195	y = 0.24684*x^2 + -47.5488*x + 11746.2301
	lh_superiortemporal_volume	1030	0.0666135	0.0326125	y = 2.7258*x^2 + -284.1642*x + 22106.0293	y = 0.27093*x^2 + -55.0961*x + 17428.4213
	lh_supramarginal_volume	1031	0.0365887	0.0798349	y = 1.3339*x^2 + -142.7055*x + 12698.0782	y = -0.083448*x^2 + -29.731*x + 11301.6056
	rh_caudalmiddlefrontal_volume	2003	0.0489072	0.0853443	y = 0.91061*x^2 + -101.9506*x + 7922.49	y = 1.376*x^2 + -159.5422*x + 9876.3302
	rh_cuneus_volume	2005	0.056625	0.0324847	y = 0.9798*x^2 + -103.9739*x + 5574.1895	y = 0.04253*x^2 + -15.5324*x + 4561.8826
	rh_fusiform_volume	2007	0.0684105	0.0448377	y = 1.7316*x^2 + -187.8228*x + 11599.1252	y = -0.15101*x^2 + -3.5887*x + 7689.0364
	rh_inferiorparietal_volume	2008	0.0312548	0.0914824	y = 1.8462*x^2 + -191.2431*x + 17425.7669	y = -0.83322*x^2 + 35.3771*x + 13294.2842
	rh_inferiortemporal_volume	2009	0.0231113	0.0519951	y = 1.0901*x^2 + -116.9682*x + 13773.8532	y = -0.040057*x^2 + -26.6337*x + 11583.6048
	rh_isthmuscingulate_volume	2010	0.0198701	0.0118034	y = 0.43441*x^2 + -45.5336*x + 2879.1786	y = 0.12823*x^2 + -15.7957*x + 2480.9207
	rh_lateraloccipital_volume	2011	0.0210746	0.11401	y = -0.54928*x^2 + 6.6648*x + 12197.4846	y = 0.69835*x^2 + -119.4118*x + 15823.8725
	rh_lateralorbitofrontal_volume	2012	0.0710877	0.0888475	y = 0.63432*x^2 + -77.469*x + 9521.5438	y = 0.25811*x^2 + -46.9245*x + 9206.8187
	rh_lingual_volume	2013	0.0579017	0.0314677	y = 2.1284*x^2 + -219.1948*x + 9818.529	y = 1.1132*x^2 + -126.087*x + 9735.9813
	rh_medialorbitofrontal_volume	2014	0.0508255	0.0398956	y = 0.33956*x^2 + -41.3609*x + 5121.5226	y = 0.11654*x^2 + -21.987*x + 4816.0709
	rh_middletemporal_volume	2015	0.0575787	0.156076	y = 1.5478*x^2 + -173.6532*x + 17183.5785	y = -0.37845*x^2 + -19.6224*x + 14408.1158
	rh_paracentral_volume	2017	0.0739429	0.0650152	y = 0.78939*x^2 + -89.0803*x + 5593.4878	y = 0.31143*x^2 + -44.3347*x + 5376.1504
	rh_parsopercularis_volume	2018	0.0581655	0.0619896	y = 0.91358*x^2 + -95.5245*x + 6296.208	y = 0.1416*x^2 + -29.5119*x + 5147.1041
	rh_parsorbitalis_volume	2019	0.0780664	0.0946594	y = 0.37662*x^2 + -42.7124*x + 3120.7596	y = -0.058034*x^2 + -4.4727*x + 2478.1137
	rh_parstriangularis_volume	2020	0.0393771	0.10929	y = 0.52442*x^2 + -59.1137*x + 5196.1046	y = 0.1444*x^2 + -35.9895*x + 5293.7955
	rh_pericalcarine_volume	2021	0.0311808	0.0268932	y = 0.46733*x^2 + -51.873*x + 2823.9046	y = 0.41055*x^2 + -46.6449*x + 3308.4353
	rh_postcentral_volume	2022	0.00897914	0.0657775	y = 0.095135*x^2 + -18.5174*x + 9547.0839	y = -0.03503*x^2 + -21.749*x + 10664.1094
	rh_posteriorcingulate_volume	2023	0.0509113	0.0208469	y = 0.60179*x^2 + -65.295*x + 4443.9	y = 0.13628*x^2 + -18.5499*x + 3442.6977
	rh_precentral_volume	2024	0.0821978	0.0842157	y = 1.7233*x^2 + -194.552*x + 15889.5539	y = 0.7108*x^2 + -103.9254*x + 15333.1579
	rh_precuneus_volume	2025	0.0284169	0.0574662	y = 1.5199*x^2 + -159.1823*x + 12522.0882	y = -0.38709*x^2 + 14.158*x + 10077.2651
	rh_rostralmiddlefrontal_volume	2027	0.0285872	0.128234	y = 0.74453*x^2 + -91.2043*x + 11918.3246	y = 1.4829*x^2 + -195.8144*x + 15682.8372
	rh_superiorfrontal_volume	2028	0.0724725	0.183615	y = 1.9043*x^2 + -246.775*x + 30910.3368	y = 1.1764*x^2 + -231.1254*x + 34458.3845
	rh_superiorparietal_volume	2029	0.00421894	0.025325	y = 0.8159*x^2 + -77.775*x + 11202.1571	y = 0.19961*x^2 + -39.4035*x + 11495.3758
	rh_superiortemporal_volume	2030	0.0375937	0.0233539	y = 2.2774*x^2 + -224.1545*x + 19482.6111	y = 0.1453*x^2 + -34.5994*x + 15611.4507
	rh_supramarginal_volume	2031	0.00801191	0.0462989	y = 0.30104*x^2 + -36.3301*x + 9683.7978	y = -0.91417*x^2 + 67.7929*x + 7820.9887
		Regions Excluded Due to Vessels and Dura Signal Interfering With FreeSurfer Segmentation
	lh_caudalanteriorcingulate_volume*	1002	0.0467912	0.00301593	y = 0.7297*x^2 + -75.4164*x + 4608.6044	y = 0.28034*x^2 + -27.7254*x + 3194.8431
	lh_entorhinal_volume**	1006	0.0162508	0.00988897	y = 0.4052*x^2 + -35.6677*x + 2311.8226	y = -0.24531*x^2 + 21.8695*x + 1016.8877
	lh_parahippocampal_volume**	1016	0.0269281	0.000501448	y = 0.38047*x^2 + -40.7779*x + 2900.7914	y = 0.053129*x^2 + -5.6152*x + 1976.4997
	lh_rostralanteriorcingulate_volume*	1026	0.0281339	0.00469001	y = 0.57574*x^2 + -62.09*x + 4574.2419	y = -0.35842*x^2 + 37.5384*x + 1332.2744
	lh_transversetemporal_volume*	1034	0.0234591	0.0043717	y = 0.11782*x^2 + -14.3046*x + 1394.2971	y = 0.078287*x^2 + -9.2319*x + 1500.17
	lh_insula_volume*	1035	0.0450002	0.0261653	y = 1.1033*x^2 + -111.3334*x + 7947.7106	y = 0.13404*x^2 + -6.1992*x + 4981.3151
	rh_caudalanteriorcingulate_volume*	2002	0.0288583	0.00464871	y = 0.51992*x^2 + -53.5962*x + 3364.2074	y = 0.26907*x^2 + -25.6892*x + 2485.8536
	rh_entorhinal_volume**	2006	0.0189615	0.00256071	y = 0.47589*x^2 + -43.2397*x + 2379.7883	y = -0.13555*x^2 + 12.2932*x + 1206.8203
	rh_parahippocampal_volume**	2016	0.0201855	0.00329496	y = 0.17921*x^2 + -21.8167*x + 2348.7252	y = -0.092601*x^2 + 10.3346*x + 1452.1364
	rh_rostralanteriorcingulate_volume*	2026	0.0420929	0.010135	y = 0.44874*x^2 + -49.4153*x + 3432.1109	y = 0.42168*x^2 + -43.7706*x + 2736.4748
	rh_transversetemporal_volume*	2034	0.0272715	0.01477	y = 0.21611*x^2 + -22.1764*x + 1274.3626	y = 0.048598*x^2 + -6.9817*x + 1141.2643
	rh_insula_volume*	2035	0.044896	0.00641904	y = 1.125*x^2 + -114.243*x + 8099.8682	y = 0.12521*x^2 + -9.1525*x + 5276.0569
	Cortical Region Thickness
	rh_cuneus_thickness	1005	0.0401562	0.0233224	y = 0.00034611*x^2 + -0.034963*x + 2.3321	y = 0.00011883*x^2 + -0.013854*x + 2.147
	rh_fusiform_thickness	1007	0.0348518	0.00812157	y = 0.00054763*x^2 + -0.052611*x + 3.3301	y = 4.4816e-05*x^2 + -0.0058576*x + 2.5034
	rh_inferiorparietal_thickness	1008	0.0210943	0.105896	y = 0.0002044*x^2 + -0.019752*x + 2.7221	y = -2.0719e-05*x^2 + -0.0025779*x + 2.443
	rh_inferiortemporal_thickness	1009	0.0275162	0.00745226	y = 0.00028732*x^2 + -0.025451*x + 2.9667	y = -0.00016161*x^2 + 0.015181*x + 2.0364
	rh_isthmuscingulate_thickness	1010	0.0178664	0.0134325	y = 0.0002988*x^2 + -0.029418*x + 2.5461	y = 7.0726e-05*x^2 + -0.0086392*x + 2.2035
	rh_lateraloccipital_thickness	1011	0.035802	0.0757103	y = -4.393e-05*x^2 + -8.9588e-05*x + 2.0243	y = 6.7496e-05*x^2 + -0.010107*x + 2.3067
	rh_lateralorbitofrontal_thickness	1012	0.0551691	0.00122908	y = 0.00035834*x^2 + -0.031573*x + 2.7225	y = 5.4434e-05*x^2 + -0.0057305*x + 2.4931
	rh_lingual_thickness	1013	0.0337985	0.0270149	y = 0.00025115*x^2 + -0.026695*x + 2.0542	y = 0.00024815*x^2 + -0.026333*x + 2.4298
	rh_medialorbitofrontal_thickness	1014	0.062333	0.0276095	y = 0.00048795*x^2 + -0.045497*x + 3.0035	y = 0.0002399*x^2 + -0.022306*x + 2.6229
	rh_middletemporal_thickness	1015	0.0213471	0.0374451	y = 0.00024113*x^2 + -0.022478*x + 3.0064	y = -3.7885e-05*x^2 + 0.00073694*x + 2.5924
	rh_paracentral_thickness	1017	0.0366988	0.0773138	y = 0.00063175*x^2 + -0.061061*x + 3.2297	y = 9.4489e-05*x^2 + -0.014698*x + 2.7523
	rh_parsopercularis_thickness	1018	0.0517272	0.111583	y = 0.00034919*x^2 + -0.034801*x + 3.0901	y = -4.932e-05*x^2 + -0.00012864*x + 2.4989
	rh_parsorbitalis_thickness	1019	0.0287691	0.0389117	y = 0.00037988*x^2 + -0.035728*x + 3.0205	y = -7.0543e-05*x^2 + 0.00327*x + 2.533
	rh_parstriangularis_thickness	1020	0.0170289	0.133406	y = 0.00017516*x^2 + -0.017203*x + 2.5196	y = -6.4794e-05*x^2 + 0.00059551*x + 2.4474
	rh_pericalcarine_thickness	1021	0.0269542	0.0127587	y = 0.00012894*x^2 + -0.015344*x + 1.5855	y = 0.00022038*x^2 + -0.022142*x + 2.0098
	rh_postcentral_thickness	1022	0.00639734	0.0431678	y = 0.00012731*x^2 + -0.011895*x + 2.1416	y = -2.6943e-05*x^2 + 0.00024536*x + 2.0564
	rh_posteriorcingulate_thickness	1023	0.0343184	0.0240561	y = 0.00033129*x^2 + -0.03295*x + 2.8446	y = 3.3796e-05*x^2 + -0.0051734*x + 2.2908
	rh_precentral_thickness	1024	0.0384979	0.0823361	y = 0.00034415*x^2 + -0.034681*x + 2.9873	y = -4.1378e-05*x^2 + -0.00026219*x + 2.589
	rh_precuneus_thickness	1025	0.0300891	0.102035	y = 0.00047676*x^2 + -0.045359*x + 2.9919	y = 7.5566e-05*x^2 + -0.012273*x + 2.6301
	rh_rostralmiddlefrontal_thickness	1027	0.00394198	0.162645	y = 7.2476e-05*x^2 + -0.0071397*x + 2.2092	y = -1.5358e-05*x^2 + -0.0039163*x + 2.4399
	rh_superiorfrontal_thickness	1028	0.0314388	0.14667	y = 0.0002403*x^2 + -0.023749*x + 2.7845	y = -8.026e-06*x^2 + -0.0044241*x + 2.6929
	rh_superiorparietal_thickness	1029	0.022222	0.0989308	y = 0.00026305*x^2 + -0.024455*x + 2.5192	y = -1.7109e-05*x^2 + -0.0022599*x + 2.242
	rh_superiortemporal_thickness	1030	0.031049	0.00363765	y = 0.00035893*x^2 + -0.03314*x + 3.2494	y = 1.5783e-05*x^2 + -0.0024039*x + 2.6178
	rh_supramarginal_thickness	1031	0.0189058	0.0604879	y = 0.00018477*x^2 + -0.018239*x + 2.7476	y = -6.5265e-05*x^2 + 0.003081*x + 2.3588
	lh_caudalmiddlefrontal_thickness	2003	0.0212727	0.144117	y = 0.00019615*x^2 + -0.019304*x + 2.7305	y = -8.7228e-05*x^2 + 0.0036135*x + 2.4521
	lh_cuneus_thickness	2005	0.0293437	0.0317049	y = 0.00032141*x^2 + -0.031762*x + 2.2525	y = 0.00013069*x^2 + -0.015451*x + 2.2058
	lh_fusiform_thickness	2007	0.0341582	0.0391606	y = 0.00055035*x^2 + -0.052424*x + 3.3292	y = -2.4219e-05*x^2 + -0.0003013*x + 2.3988
	lh_inferiorparietal_thickness	2008	0.0294987	0.169345	y = 0.00025184*x^2 + -0.022422*x + 2.685	y = 3.0562e-05*x^2 + -0.0083814*x + 2.6706
	lh_inferiortemporal_thickness	2009	0.0503051	2.71694e-05	y = 0.00043712*x^2 + -0.039343*x + 3.2662	y = -4.3484e-06*x^2 + 0.00032398*x + 2.3944
	lh_isthmuscingulate_thickness	2010	0.0335984	0.0343046	y = 0.00048553*x^2 + -0.046824*x + 2.9387	y = 0.00010138*x^2 + -0.012529*x + 2.3287
	lh_lateraloccipital_thickness	2011	0.0211182	0.0729917	y = 9.573e-05*x^2 + -0.011378*x + 2.226	y = 1.1862e-05*x^2 + -0.0046602*x + 2.1669
	lh_lateralorbitofrontal_thickness	2012	0.0697865	0.0164717	y = 0.00046195*x^2 + -0.042477*x + 3.0459	y = 0.00014999*x^2 + -0.016318*x + 2.8152
	lh_lingual_thickness	2013	0.0314962	0.0401925	y = 0.00028525*x^2 + -0.02916*x + 2.093	y = 0.00026935*x^2 + -0.028828*x + 2.4802
	lh_medialorbitofrontal_thickness	2014	0.0741454	0.00828975	y = 0.00053296*x^2 + -0.049029*x + 3.0624	y = 0.00015893*x^2 + -0.016113*x + 2.5467
	lh_middletemporal_thickness	2015	0.0281922	0.0929756	y = 0.00026489*x^2 + -0.025151*x + 3.0087	y = -8.922e-05*x^2 + 0.0042112*x + 2.5166
	lh_paracentral_thickness	2017	0.0323916	0.0595458	y = 0.00060658*x^2 + -0.058425*x + 3.1788	y = 0.00011583*x^2 + -0.015985*x + 2.7743
	lh_parsopercularis_thickness	2018	0.0510369	0.0385271	y = 0.00038199*x^2 + -0.037168*x + 3.197	y = -4.8386e-05*x^2 + 0.0021312*x + 2.4231
	lh_parsorbitalis_thickness	2019	0.0258779	0.00855596	y = 0.00025331*x^2 + -0.025624*x + 2.8557	y = -6.8097e-05*x^2 + 0.0050864*x + 2.4134
	lh_parstriangularis_thickness	2020	0.0362614	0.11474	y = 0.00024163*x^2 + -0.024111*x + 2.7397	y = -3.3611e-05*x^2 + -0.0013691*x + 2.4547
	lh_pericalcarine_thickness	2021	0.0361066	0.0293339	y = 0.0001625*x^2 + -0.01897*x + 1.674	y = 0.00030662*x^2 + -0.031356*x + 2.2357
	lh_postcentral_thickness	2022	0.00839955	0.0580625	y = 0.00014767*x^2 + -0.013591*x + 2.1986	y = -8.7347e-05*x^2 + 0.0060946*x + 1.9621
	lh_posteriorcingulate_thickness	2023	0.0492077	0.0100072	y = 0.00049437*x^2 + -0.047412*x + 3.1355	y = 1.9067e-05*x^2 + -0.0030831*x + 2.2193
	lh_precentral_thickness	2024	0.046033	0.0731559	y = 0.00046059*x^2 + -0.045217*x + 3.2541	y = -2.6126e-05*x^2 + -0.0014423*x + 2.6304
	lh_precuneus_thickness	2025	0.0337182	0.0985838	y = 0.00051038*x^2 + -0.048124*x + 3.0366	y = 1.9692e-05*x^2 + -0.0065263*x + 2.4899
	lh_rostralmiddlefrontal_thickness	2027	0.0136763	0.135103	y = 0.0001239*x^2 + -0.012387*x + 2.4398	y = -4.2209e-05*x^2 + -0.00055866*x + 2.3701
	lh_superiorfrontal_thickness	2028	0.0433616	0.154286	y = 0.00029126*x^2 + -0.028878*x + 2.967	y = -3.6052e-05*x^2 + -0.001732*x + 2.6485
	lh_superiorparietal_thickness	2029	0.0317941	0.109468	y = 0.00029274*x^2 + -0.026234*x + 2.5348	y = -4.2517e-06*x^2 + -0.0033848*x + 2.3017
	lh_superiortemporal_thickness	2030	0.0337304	0.00638856	y = 0.00037149*x^2 + -0.035106*x + 3.2633	y = -7.9922e-05*x^2 + 0.0070991*x + 2.363
	lh_supramarginal_thickness	2031	0.021858	0.0661685	y = 0.00024428*x^2 + -0.022248*x + 2.755	y = -5.8658e-05*x^2 + 0.0022262*x + 2.4382
		Regions Excluded Due to Vessels and Dura Signal Interfering With FreeSurfer Segmentation
	rh_caudalanteriorcingulate_thickness*	1002	0.0081827	0.0206602	y = 4.5707e-05*x^2 + -0.0060615*x + 2.2354	y = 6.4828e-05*x^2 + -0.004192*x + 2.0456
	rh_entorhinal_thickness**	1006	0.0347467	0.000495462	y = 0.00052358*x^2 + -0.042682*x + 3.5977	y = 6.1141e-05*x^2 + -0.0065322*x + 2.8874
	rh_parahippocampal_thickness**	1016	0.0109767	0.0469469	y = 0.00034143*x^2 + -0.030496*x + 2.752	y = 5.2317e-06*x^2 + 0.0043709*x + 1.9413
	rh_rostralanteriorcingulate_thickness*	1026	0.02284	0.00912378	y = 0.00021024*x^2 + -0.02192*x + 2.8211	y = 0.00016955*x^2 + -0.015709*x + 2.4448
	rh_transversetemporal_thickness*	1034	0.0291137	0.0101611	y = 0.00067367*x^2 + -0.064383*x + 3.2968	y = 0.00024279*x^2 + -0.02265*x + 2.6417
	rh_insula_thickness*	1035	0.0420023	0.0153027	y = 0.00068004*x^2 + -0.064874*x + 3.9975	y = 0.0002065*x^2 + -0.019229*x + 2.9681
	lh_caudalanteriorcingulate_thickness*	2002	0.0203156	0.00783784	y = 0.0002099*x^2 + -0.021639*x + 2.7446	y = -2.4347e-05*x^2 + 0.003752*x + 2.0593
	lh_entorhinal_thickness**	2006	0.0298393	0.00515631	y = 0.00051777*x^2 + -0.043835*x + 3.5549	y = -0.00015258*x^2 + 0.013183*x + 2.3941
	lh_parahippocampal_thickness**	2016	0.0211015	0.0190273	y = 0.0005271*x^2 + -0.047703*x + 3.1925	y = 0.00017444*x^2 + -0.014185*x + 2.4945
	lh_rostralanteriorcingulate_thickness*	2026	0.0377308	0.0146832	y = 0.00041559*x^2 + -0.04066*x + 3.2747	y = 0.00013127*x^2 + -0.011013*x + 2.365
	lh_transversetemporal_thickness*	2034	0.0171225	0.0154365	y = 0.00048496*x^2 + -0.04692*x + 2.8886	y = 0.00026047*x^2 + -0.023628*x + 2.6583
	lh_insula_thickness*	2035	0.0470402	0.0426952	y = 0.00070379*x^2 + -0.066533*x + 4.0711	y = 0.00014791*x^2 + -0.010553*x + 2.6924
	Sub Cortical Region Volumes
	LeftLateralVentricle	4	0.0779072	0.111092	y = 4.2386*x^2 + -270.3578*x + 10967.045	y = 6.0636*x^2 + -438.1283*x + 15379.0171
	LeftInfLatVent	5	0.0063864	0.0237311	y = -0.10135*x^2 + 10.1408*x + 121.9391	y = 0.04317*x^2 + -1.8036*x + 384.0091
	LeftCerebellumWhiteMatter	7	0.00268141	0.0142126	y = -0.18275*x^2 + 35.888*x + 19345.4689	y = -2.25*x^2 + 207.099*x + 9552.1476
	LeftCerebellumCortex	6	0.0551803	0.0675876	y = 5.9514*x^2 + -672.4659*x + 67185.5903	y = 7.2895*x^2 + -823.8703*x + 72464.2346
	LeftThalamus	10	0.0356129	0.142097	y = -0.49777*x^2 + 29.7636*x + 7425.9842	y = -0.71567*x^2 + 48.3148*x + 6411.3221
	LeftCaudate	11	0.0775947	0.066318	y = 0.58063*x^2 + -63.7775*x + 4408.5218	y = 0.31942*x^2 + -40.4207*x + 4222.9116
	LeftPutamen	12	0.0690467	0.0779597	y = 0.5818*x^2 + -65.0201*x + 5854.8325	y = 0.17959*x^2 + -29.9368*x + 5303.0574
	LeftPallidum	13	0.00159566	0.00619045	y = 0.043915*x^2 + -4.7505*x + 1968.3397	y = -0.13191*x^2 + 12.1222*x + 1441.2506
	rdVentricle	14	0.0514171	0.119102	y = 0.21786*x^2 + -13.772*x + 998.0371	y = 0.16482*x^2 + -5.1521*x + 849.6495
	thVentricle	15	0.0097517	0.00253755	y = 0.021304*x^2 + -6.8916*x + 1929.4539	y = 0.17517*x^2 + -15.5286*x + 1923.5513
	BrainStem	16	0.00736749	0.00540053	y = -1.542*x^2 + 145.6157*x + 17312.1426	y = -0.65085*x^2 + 52.8334*x + 17446.4212
	LeftHippocampus	17	0.0274291	0.020093	y = 0.40112*x^2 + -41.4746*x + 4745.0517	y = -0.10385*x^2 + 6.0107*x + 3707.8046
	LeftAmygdala	18	0.0406235	0.00715808	y = 0.035742*x^2 + -7.1305*x + 1669.7367	y = -0.017427*x^2 + 0.47044*x + 1265.0151
	CSF	24	0.022361	0.0157019	y = 0.20176*x^2 + -16.0606*x + 1235.3371	y = 0.16731*x^2 + -14.6358*x + 1248.2322
	LeftAccumbensarea	26	0.0624842	0.0587131	y = 0.034277*x^2 + -5.7642*x + 633.3728	y = -0.015776*x^2 + -0.7551*x + 609.2769
	LeftVentralDC	28	0.00994901	0.0863644	y = -0.48682*x^2 + 47.7516*x + 3750.9298	y = -0.92718*x^2 + 78.8108*x + 2803.7817
	Leftvessel	30	0.00357418	0.00889029	y = 0.016181*x^2 + -1.4404*x + 53.4353	y = 0.016558*x^2 + -1.4339*x + 61.1532
	Leftchoroidplexus	31	0.0584822	0.0775185	y = 0.18708*x^2 + -12.6042*x + 713.8434	y = 0.1112*x^2 + -6.4862*x + 589.0408
	RightLateralVentricle	43	0.0683425	0.113827	y = 3.2972*x^2 + -196.6205*x + 8885.3958	y = 5.4987*x^2 + -396.0504*x + 13871.4927
	RightInfLatVent	44	4.43293e-05	0.00978371	y = 0.0040824*x^2 + -0.47821*x + 391.7011	y = 0.079203*x^2 + -6.381*x + 542.2785
	RightCerebellumWhiteMatter	46	0.00289561	0.0291954	y = -0.69789*x^2 + 84.9872*x + 17458.2154	y = -3.4828*x^2 + 324.9352*x + 6526.277
	RightCerebellumCortex	45	0.0608502	0.0573776	y = 5.6966*x^2 + -668.7279*x + 68963.5586	y = 4.9542*x^2 + -599.6879*x + 68159.9432
	RightThalamus	49	0.0394331	0.141018	y = -0.081572*x^2 + -8.9274*x + 7588.8775	y = -0.27416*x^2 + 6.6462*x + 6844.4042
	RightCaudate	50	0.0566234	0.0525577	y = 0.70594*x^2 + -72.4746*x + 4529.2966	y = 0.36543*x^2 + -44.1976*x + 4360.0144
	RightPutamen	51	0.0379664	0.0785409	y = 0.19628*x^2 + -27.0215*x + 5309.6841	y = 0.13689*x^2 + -25.9612*x + 5306.0017
	RightPallidum	52	0.0200471	0.0304845	y = 0.34575*x^2 + -32.8763*x + 2564.8277	y = -0.26709*x^2 + 23.9086*x + 1255.6408
	RightHippocampus	53	0.0274267	0.0114956	y = 0.36623*x^2 + -38.5474*x + 4733.5717	y = 0.023309*x^2 + -5.6344*x + 3985.5149
	RightAmygdala	54	0.0609917	0.00123598	y = 0.081747*x^2 + -12.5027*x + 1974.646	y = -0.037857*x^2 + 3.3207*x + 1305.8538
	RightAccumbensarea	58	0.0615416	0.0475521	y = 0.032111*x^2 + -4.7916*x + 595.5818	y = -0.019462*x^2 + 0.23862*x + 508.5271
	RightVentralDC	60	0.00286927	0.0808084	y = -0.26096*x^2 + 23.6637*x + 4010.1741	y = -0.68837*x^2 + 57.9109*x + 3062.5883
	Rightvessel	62	0.0603777	0.0389182	y = 0.07446*x^2 + -6.4297*x + 152.053	y = 0.073162*x^2 + -6.7837*x + 177.9464
	Rightchoroidplexus	63	0.019305	0.00954358	y = 0.14542*x^2 + -10.681*x + 816.3031	y = 0.033949*x^2 + -1.8347*x + 672.3089
	OpticChiasm	85	0.14509	0.0259623	y = 0.056828*x^2 + -3.6427*x + 165.4427	y = 0.024829*x^2 + -2.0522*x + 198.2433
	CC_Posterior		0.0309489	0.000506185	y = 0.10513*x^2 + -7.5124*x + 890.9135	y = -0.0073692*x^2 + 0.46327*x + 728.017
	CC_Mid_Posterior		0.00405283	0.0490093	y = -0.029949*x^2 + 3.3826*x + 378.7521	y = -0.071688*x^2 + 5.0407*x + 374.6648
	CC_Central		0.00881528	0.0896731	y = -0.042661*x^2 + 2.4672*x + 501.1628	y = -0.058737*x^2 + 2.3779*x + 478.4175
	CC_Mid_Anterior		0.00310268	0.0511114	y = -0.059908*x^2 + 4.6879*x + 412.5538	y = -0.11295*x^2 + 8.4749*x + 332.1394
	CC_Anterior		0.026425	0.00486408	y = 0.028351*x^2 + -0.52321*x + 692.1504	y = -0.096737*x^2 + 9.507*x + 540.3107
	Brain Region Volumes
	BrainSegVol		0.0349578	0.233068	y = -6.1605*x^2 + -132.0563*x + 1169278.7358	y = -31.6112*x^2 + 1447.8027*x + 1095659.0141
	BrainSegVolNotVent_1		0.1255	0.298914	y = 27.3742*x^2 + -3052.2163*x + 286689.9108	y = 3.644*x^2 + -1028.7167*x + 258028.8685
	lhCortexVol		0.121088	0.281027	y = 26.3446*x^2 + -2948.0813*x + 282956.2511	y = 6.0899*x^2 + -1274.9447*x + 263762.4956
	rhCortexVol		0.124456	0.299529	y = 53.7188*x^2 + -6000.2976*x + 569646.1619	y = 9.7339*x^2 + -2303.6613*x + 521791.3641
	CortexVol		0.125201	0.298057	y = 54.7456*x^2 + -6095.4218*x + 572180.2871	y = 9.599*x^2 + -2288.2241*x + 521888.6281
	lhCerebralWhiteMatterVol		0.0249414	0.0431185	y = -41.262*x^2 + 4007.1037*x + 168232.2819	y = -27.7947*x^2 + 2584.2336*x + 168744.8345
	rhCerebralWhiteMatterVol		0.0253134	0.0456307	y = -40.9406*x^2 + 3990.8492*x + 169527.7747	y = -30.0598*x^2 + 2816.5006*x + 163044.7915
	CerebralWhiteMatterVol		0.0252252	0.0452069	y = -82.2026*x^2 + 7997.9529*x + 337760.0566	y = -57.8545*x^2 + 5400.7341*x + 331789.626
	SubCortGrayVol		0.0747182	0.160739	y = 2.1082*x^2 + -281.6892*x + 62264.003	y = -2.1287*x^2 + 89.1793*x + 53110.3158
	TotalGrayVol		0.187554	0.331744	y = 68.7502*x^2 + -7728.8421*x + 770495.622	y = 19.3646*x^2 + -3583.6671*x + 714836.7925
	SupraTentorialVol		0.0139452	0.18676	y = -16.766*x^2 + 1071.7182*x + 997688.6972	y = -37.8596*x^2 + 2308.2123*x + 940858.1938
	SupraTentorialVolNotVent		0.0267869	0.226679	y = -25.0991*x^2 + 1599.6675*x + 971966.503	y = -50.3507*x^2 + 3207.3243*x + 905579.0516
	*Regions affected by hyperintense vessel signal. Examples could seen fron supplemental Figure 1S.
	**Regions affected by hyperintense vessel AND dura signal. Examples could seen fron supplemental Figure 1S.
